# Assessing the Age Specificity of Infection Fatality Rates for COVID-19: Systematic Review, Meta-Analysis, and Public Policy Implications

**DOI:** 10.1101/2020.07.23.20160895

**Authors:** Andrew T. Levin, William P. Hanage, Nana Owusu-Boaitey, Kensington B. Cochran, Seamus P. Walsh, Gideon Meyerowitz-Katz

## Abstract

**Objective:** Determine age-specific infection fatality rates for COVID-19 to inform public health policies and communications that help protect vulnerable age groups.

**Methods:** Studies of COVID-19 prevalence were collected by conducting an online search of published articles, preprints, and government reports that were publicly disseminated prior to 18 September 2020. The systematic review encompassed 113 studies, of which 27 studies (covering 34 geographical locations) satisfied the inclusion criteria and were included in the meta-analysis. Age-specific IFRs were computed using the prevalence data in conjunction with reported fatalities four weeks after the midpoint date of the study, reflecting typical lags in fatalities and reporting. Meta-regression procedures in Stata were used to analyze the infection fatality rate (IFR) by age.

**Results:** Our analysis finds a exponential relationship between age and IFR for COVID-19. The estimated age-specific IFR is very low for children and younger adults (e.g., 0.002% at age 10 and 0.01% at age 25) but increases progressively to 0.4% at age 55, 1.4% at age 65, 4.6% at age 75, and 15% at age 85. Moreover, our results indicate that about 90% of the variation in population IFR across geographical locations reflects differences in the age composition of the population and the extent to which relatively vulnerable age groups were exposed to the virus.

**Discussion:** These results indicate that COVID-19 is hazardous not only for the elderly but also for middle-aged adults, for whom the infection fatality rate is two orders of magnitude greater than the annualized risk of a fatal automobile accident and far more dangerous than seasonal influenza. Moreover, the overall IFR for COVID-19 should not be viewed as a fixed parameter but as intrinsically linked to the age-specific pattern of infections. Consequently, public health measures to mitigate infections in older adults could substantially decrease total deaths.
