## Supplementary Data Spreadsheets for "Assessing the Age Specificity of Infection Fatality Rates for COVID-19: Systematic Review, Meta-Analysis, and Public Policy Implications"

### Sheet: Contents
Levin, Hanage, Owusu-Boaitey, Cochrane, Walsh, and Meyerowitz-Katz (2020)
"Assessing the Age Specificity of Infection Fatality Rates for COVID-19: Systematic Review, Meta-Analysis, and Public Policy Implications"
Supplementary Data as of 02 October 2020
1. Non-US seroprevalence studies: Belgium, England, Geneva, Iceland, Netherlands, Portugal, Spain, Sweden
2. US Studies: Atlanta, Connecticut, Indiana, Louisiana, Miami, Minneapolis, Missouri, New York, Philadelphia, Salt Lake City, San Francisco, Seattle
3. Comprehensive Tracing Programs: Korea, New Zealand
4. Other Studies: Diamond Princess, Castiglione d'Adda, UK Biobank, Utah
5. Metaregression Predictions

### Sheet: Representative Samples
Study	AgeGroup	Median_Age	Population	InfectionRate	infrate_ci95_low	infrate_ci95_high	Deaths	IFR	ifr_ci95_low	ifr_ci95_high
Atlanta	0-17	8.5	402362	0	0	1	1	0	0
Atlanta	18-49	33.5	867468	3.3	1.6	6.4	20	0.0698655	0.0360244	0.144098
Atlanta	50-64	57	327713	4.9	1.8	12.9	51	0.3176	0.120639	0.864578
Atlanta	65+	75	225691	0.7	0.1	4.5	294	18.6095	2.89481
England	0-17	8.39584	12023568	9.21131	6.2252	12.1974	11	0.00115806	0.00107632	0.00125325
England	18-24	21.1025	4746616	7.9	7.3	8.5	30	0.00800037	0.00743564	0.00865793
England	25-34	29.513	7609363	7.8	7.4	8.3	131	0.0220713	0.0207417	0.0232644
England	35-44	39.3814	7147939	6.1	5.7	6.6	394	0.0903619	0.0835163	0.0967031
England	45-54	49.5901	7623273	6.4	6	6.9	1348	0.276292	0.256271	0.294712
England	55-64	59.2256	6782486	5.9	5.5	6.4	3605	0.900875	0.830494	0.966393
England	65-74	69.4294	5576066	3.2	2.8	3.6	7631	4.27665	3.80147	4.8876
England	75+	81.8126	4777650	3.3	2.9	3.8	38629	24.5011	21.2773	27.8805
France	0-39	20	11668882	12.0346	10.6116	13.4576	78	0.00555436	0.00496704	0.00629921
France	40-49	45	3123542	12.7335	11.4446	14.0223	167	0.0419877	0.0381284	0.0467162
France	50-59	55	3097487	6.47749	5.54882	7.40617	610	0.304028	0.265905	0.354911
France	60-69	65	2690539	4.51644	3.76461	5.26826	1494	1.22946	1.05401	1.475
France	70+	78	3209489	3.39458	2.72943	4.05972	15050	13.8139	11.5506	17.1802
Geneva	5-19	10	79646	9.16556	5.39889	14.0622	0	0.00032	0
Geneva	20-49	35	219440	13.1243	9.7521	16.9978	2	0.0092	0.0042	0.016
Geneva	50-64	57.5	98528	10.4539	7.30757	14.1077	16	0.14	0.0096	0.19
Geneva	65+	74	83574	6.8203	3.82894	10.5296	268	5.6	4.3	7.4
Indiana	0-39	19.5	3545671	2.69872	1.52525	3.87219	20	0.0209013	0.0145672	0.0369819
Indiana	40-59	49.5	1674389	2.76881	1.3587	4.17892	148	0.319236	0.211515	0.65055
Indiana	60+	72.5	1512159	1.26766	0.55588	1.97944	1864	9.72402	6.2274	22.1752
Ireland	15-44	30	1970855	1.53428	0.346029	2.72253	18	0.0595269	0.0335463	0.26394
Ireland	45-64	55	1218455	1.21336	0.306987	2.11974	94	0.63581	0.363945	2.51303
Italy	0-19	9.93253	10859356	1.80596	1.30522	2.40964	4	0.00203962	0.00152864	0.0028221
Italy	20-29	24.606	6201270	1.70379	1.30522	2.00803	16	0.0151434	0.012849	0.0197677
Italy	30-49	40.3187	16316872	2.01106	1.70683	2.40964	369	0.112452	0.0938507	0.132495
Italy	50-59	54.3399	9352231	2.71265	2.30924	3.11245	1186	0.467494	0.407443	0.549163
Italy	60-69	64.3618	7337210	2.20372	1.70683	2.51004	3433	2.12318	1.86407	2.74128
Italy	70+	78.8633	10278151	2.10889	1.70683	2.51004	29134	13.441	11.2929	16.6072
Netherlands	0-49	26	10052901	3.52102	2.46873	5.2097	40	0.0123504	0.00860993	0.0172615
Netherlands	50-59	54.9769	2524072	4.31522	3.1494	5.81271	137	0.125781	0.093377	0.172342
Netherlands	60-69	64.6228	2129501	3.50656	2.45711	5.02936	454	0.607991	0.423902	0.867669
Netherlands	70-79	74.0077	1591524	2.98586	1.65975	5.28022	1539	3.23859	1.83136	5.82618
Netherlands	80+	85	836874	2.80556	0.930335	7.31801	2426	12.3498	4.73465	37.2428
New York	0-19	10	4897511	14.6	13.1	16.1	12	0.00167824	0.00152188	0.0018704
New York	20-39	30	5408503	14.6	13.1	16.1	482	0.0610404	0.0553534	0.0680297
New York	40-49	45	2355707	15.3	13.7	17	1026	0.284665	0.256199	0.317911
New York	50-59	55	2623899	16	14.6	17.5	2764	0.658371	0.60194	0.721503
New York	60+	73	4544456	12.1	11.2	13.1	24376	4.43297	4.09458	4.78919
Portugal	0-9	5	841076	2.20022	0.888889	6	0	0	0
Portugal	10-19	15	1015166	2.3578	0.888889	6.11111	0	0	0
Portugal	20-39	30.4047	2289007	0.884173	0.111111	5.33333	4	0.019764	0.00327653
Portugal	40-59	49.8769	3056918	2.55161	1	6.55556	75	0.096153	0.0374255	0.245345
Portugal	60+	72.5699	2994540	2.67738	1.22222	5.44444	1581	1.97193	0.969724	4.31968
Salt Lake City	0-44	22	1544324	1.2	0.4	2.5	4	0.0215844	0.0103605	0.0647533
Salt Lake City	45-64	54.5	427160	0.9	0.2	2.1	31	0.806359	0.345583	3.62862
Salt Lake City	65+	75	222814	0.6	0	1.4	90	6.73207	2.88517
Spain	0-9	5	4283800	2.3768	1.06929	4.80119	5	0.00233438	0.00115562	0.00518882
Spain	10-19	15	4954600	2.91325	2.01354	4.12748	6	0.00201833	0.00142457	0.00292018
Spain	20-29	25	4883200	3.41984	2.36059	4.82618	35	0.00204784	0.0014511	0.00296675
Spain	30–39	35	5901993	3.07234	2.23143	4.12776	77	0.0376317	0.0289198	0.0497481
Spain	40–49	45	7938499	3.56462	2.75984	4.51567	295	0.0941061	0.0758751	0.118015
Spain	50–59	55	7046327	3.66564	2.81435	4.67334	1023	0.358064	0.287225	0.453255
Spain	60–69	65	5340654	3.38137	2.48981	4.53288	3049	1.51442	1.16161	1.98241
Spain	70+	79	6939147	3.10894	1.93739	4.9885	24647	10.1745	6.61608	15.2464

### Sheet: Convenience Samples
Study	AgeGroup	Median_Age	Population	InfectionRate	infrate_ci95_low	infrate_ci95_high	Deaths	IFR	ifr_ci95_low	ifr_ci95_high
Belgium	0-24	12	3228894	6.68602	4.66667	9.55556	1	0.0005	0.0004	0.0007
Belgium	25-44	35	2956684	6.5627	4.66667	9.22222	30	0.017	0.012	0.024
Belgium	45-64	55	3080528	6.9179	5.22222	9.22222	409	0.21	0.16	0.29
Belgium	65-74	70	1147009	4.55581	2.55556	8	1061	2.24	1.28	4.06
Belgium	75-84	80	690685	7.76144	4.66667	13	2144	4.29	2.65	7.35
Belgium	85+	89.2	326659	14.6958	9.88889	21.7778	5087	11.77	7.93	17.48
Connecticut	0-19	10	829582	0.8	0	2.9	2	0.0301357	0.00831329
Connecticut	20-49	35	1340595	6.1	3.1	9.3	75	0.0917136	0.0601562	0.180469
Connecticut	50-59	55	519378	8.1	4.8	11.6	157	0.373191	0.26059	0.62976
Connecticut	60+	72	875732	4.2	2.3	6	3633	9.87745	6.91422	18.0371
Louisiana	0-18	9	1145705	2.8	0	11.5	1	0.00311723	0
Louisiana	19-49	34	1878546	7.4	4.7	10	85	0.0611456	0.0452478	0.0962718
Louisiana	50-59	54.5	587197	8.3	4.5	11.9	126	0.258529	0.180318	0.476842
Louisiana	60+	72.5	1037346	4.4	1.5	8	1053	2.30702	1.26886	6.76727
Miami	0-18	9	1340746	2.4	0	7.8	0	0	0
Miami	19-49	34	2512589	0.9	0.2	2.2	61	0.269753	0.110353	1.21389
Miami	50-64	57	1271646	2	0.3	4	169	0.664493	0.332247	4.42995
Miami	65+	76	1202507	3	1.7	4.5	1060	2.93831	1.95887	5.18525
Minneapolis	0-18	9	965699	5.8	0	14.3	0	0	0
Minneapolis	19-49	34	1609989	2.3	0.8	4.2	18	0.0486096	0.0266195	0.139753
Minneapolis	50-59	54.5	512936	0.7	0	2.8	47	1.30899	0.327248
Minneapolis	60+	72.5	809388	1	0	3.2	928	11.4655	3.58295
Missouri	0-19	9.5	1527291	1.4	0	4.1	0	0	0	0
Missouri	20-49	34.5	2347889	3.4	1.4	5.5	18	0.0225484	0.013939	0.0547604
Missouri	50-59	54.5	795924	2	0.5	3.8	43	0.270126	0.142172	1.08051
Missouri	60+	72.5	1466324	3.2	1.9	4.6	620	1.32133	0.919187	2.2254
Ontario	0-19	10	3141693	0.8	0.3	1.4	1	0.00397875	0.00227357	0.01061
Ontario	20-59	40	7977131	1	0.7	1.3	122	0.152937	0.117644	0.218482
Ontario	60+	72	3447723	1.6	1.1	2.1	2600	4.71326	3.59105	6.85564
Philadelphia	0-18	9	943738	2.2	0	6.9	1	0.00481644	0.00153568
Philadelphia	19-49	31.5	1707431	5.9	2.4	9.8	57	0.0565822	0.0340648	0.139098
Philadelphia	50-64	54.5	1267899	0.8	0	2.8	323	3.1844	0.909829
Philadelphia	65+	75	824917	1.6	0.3	3.5	2639	19.9944	9.14031
San Francisco	0-18	9	1649429	1.7	0	7.7	0	0	0
San Francisco	19-49	34	2959832	1.1	0	2.6	25	0.0767857	0.0324863
San Francisco	50-64	57	1262490	0.7	0	2.4	66	0.746823	0.217824
San Francisco	65+	75	1022725	0.9	0.2	2.5	333	3.61779	1.3024	16.28
Seattle	0-19	10	1009250	0.7	0	2.5	0	0	0
Seattle	20-39	30	1332151	1.3	0.7	2.3	8	0.0461948	0.0261101	0.0857904
Seattle	40-59	50	1114532	0.9	0.3	1.9	69	0.687882	0.325839	2.06365
Seattle	60+	72.5	870446	1.7	0.9	2.7	700	4.7305	2.97846	8.93539
Sweden	0-19	10	2321078	5.725	4.4496	7.0004	1	0.000752547	0.000615441	0.000968251
Sweden	20-49	35	3861352	6.5	5.16079	7.83921	63	0.0251008	0.0208128	0.0316144
Sweden	50-69	59	2390515	4.8125	3.64365	5.98135	504	0.438093	0.352485	0.578632
Sweden	70+	78	1526325	3.125	2.1265	4.1235	4485	9.40291	7.12606	13.8183

### Sheet: Comprehensive Tracing
Study	AgeGroup	Median_Age	Population	Infections	Deaths	InfectionRate	infrate_ci95_low	infrate_ci95_high	IFR	ifr_ci95_low	ifr_ci95_high
Australia	0-39	20.5503	13533252	2800	0	0.0620693	0.0310347	0.093104	0	0
Australia	40-59	50	6413795	2080	3	0.0648602	0.0389161	0.0972903	0.0721154	0.0480769	0.120192
Australia	60-69	64.8247	2651187	1150	13	0.0867536	0.0477145	0.13013	0.565217	0.376812	1.02767
Australia	70-79	74.3596	1846376	740	31	0.080157	0.0440864	0.120236	2.09459	1.3964	3.80835
Australia	80+	85.6068	1055271	249	55	0.0471917	0.0259554	0.0707875	11.0442	7.36278	20.0803
Iceland	0-29	15	135576	554	0	0.408627	0.3	0.5	0	0
Iceland	30-59	45	131948	1450	1	1.1	0.77	1.6	0.07	0.05	0.1
Iceland	60-69	65	37536	188	2	0.5	0.3	1	0.888036	0.1	3.55
Iceland	70-79	75	23415	70	3	0.3	0.269058	1.3	4.27077	0.65	35.15
Iceland	80+	83	12775	26	4	0.2	0.1	2.5	15.6556	1.8	50
Korea	0-29	15	15623365	15179.5	0	0.097159	0.0444155	0.138799	0	0
Korea	30-39	35	7079839	3882.5	2	0.0548388	0.0307097	0.0877421	0.0515132	0	0.35
Korea	40-49	45	8218844	3422	3	0.041636	0.0249816	0.0832721	0.087668	0	0.4
Korea	50-59	55	8476699	4682	15	0.0552338	0.0331403	0.0828506	0.320376	0.15	0.8
Korea	60-69	65	6453706	3442	41	0.0533337	0.0293335	0.0800005	1.19117	0.75	2.6
Korea	70-79	75	3560646	1754	84	0.0492607	0.0270934	0.0738911	4.78905	3.2	9.55
Korea	80+	84	1856084	1132	144	0.0609886	0.0335437	0.0914829	12.7208	8	22.15
Lithuania	0-39	20.8259	1197958	1844.5	0	0.15397	0.0703864	0.219958	0	0
Lithuania	40-49	45.2357	355909	637.5	1	0.179119	0.100307	0.28659	0.156863	0.0980392	0.280112
Lithuania	50-59	55.3023	420558	702	3	0.166921	0.100153	0.333842	0.42735	0.213675	0.712251
Lithuania	60-69	64.8558	352811	462	12	0.130948	0.078569	0.196422	2.5974	1.7316	4.329
Lithuania	70-79	74.5713	223283	206	23	0.0922596	0.0507428	0.138389	11.165	7.44337	20.3001
Lithuania	80+	85.224	171770	220	37	0.128078	0.070443	0.192117	16.8182	11.2121	30.5785
New Zealand	0-59	30	3751103	3726	0	0.1	0.05	0.15	0	0
New Zealand	60-69	65	522312	360	3	0.0689243	0.0379084	0.103386	0.833333	0.555556	1.51515
New Zealand	70-79	74	361832	158	7	0.0436667	0.0240167	0.0655	4.43038	2.95359	8.05524
New Zealand	80+	84	186985	78	12	0.0417146	0.022943	0.0625719	15.3846	10.2564	27.972

### Sheet: Other Studies
Study	AgeGroup	Median_Age	Population	Deaths	InfectionRate	infrate_ci95_low	infrate_ci95_high	IFR	ifr_ci95_low	ifr_ci95_high
Castiglione d'Adda	15-64	46	3052	4	19.1	14.8625	23.2365	0.686186	0.15	1.85
Castiglione d'Adda	65-74	69	538	17	31.3	25.4	37.3	10.0954	5.8	16.5
Castiglione d'Adda	75-84	79	401	25	36.6	28.3	44.9	17.0339	10.7	26.05
Castiglione d'Adda	85+	88	149	16	42.1	31.1	53.1	25.5065	14.4	41.5
Diamond Princess	0-49	35	1150	0	8.26087	8.24	8.28	0	0
Diamond Princess	50-59	55	398	0	14.8241	14.7	14.9	0	0
Diamond Princess	60-69	65	923	1	19.1766	19.1	19.3	0.485437	0	2.7
Diamond Princess	70-79	75	1015	8.16667	23.0542	23	23.2	2.94118	1.25	5.75
Diamond Princess	80+	83	216	4.66667	25	24.9	25.1	7.93651	1.75	15.5
England (ONS)	15-49	33	25051209	1035	6.1	4.9	7.5	0.0677301	0.0550872	0.0843171
England (ONS)	50-69	59	15737992	7118	4.8	4	5.8	0.942253	0.779795	1.1307
England (ONS)	70+	78.2026	8781911	42834	3.9	3	5.2	12.5065	9.37986	16.2584
France	0-9	5	7527474	5.91	1.58	10.24	3	0.000674349	0.000389199
France	10-19	15	7883477	3.51	0.65	6.35	3	0.00108417	0.00059928	0.0058545
France	20-29	25	7371029	7.02	3.81	10.24	21	0.00405839	0.00278222	0.00747767
France	30-39	35	8011050	3.4	0.98	5.82	84	0.0308398	0.0180164	0.106995
France	40-49	45	8325667	7.71	4.57	10.85	231	0.0359864	0.0255719	0.0607123
France	50-59	55	8635056	9.73	6.35	13.1	860	0.102358	0.076026	0.156841
France	60-69	65	7764785	10.01	6.53	13.49	2204	0.283562	0.210412	0.434679
France	70-79	74	5727704	5.91	3.14	8.68	5650	1.66909	1.13644	3.14151
France	80+	86	4027268	7.25	4.16	10.34	19746	6.76286	4.74185	11.7862
UK Biobank	0-29	14.8393	23562155	82	10.8	9.4	12.3	0.00322237	0.0028294	0.00370229
UK Biobank	30-39	34.4704	8641455	203	8.2	7.2	9.3	0.0286481	0.0252596	0.032627
UK Biobank	40-49	44.632	8179627	673	7.2	6.2	8.4	0.114274	0.0979495	0.132706
UK Biobank	50-59	54.4041	8810285	2264	7.1	6.2	8	0.361933	0.321215	0.414472
UK Biobank	60-69	64.3189	6927707	4854	6.4	5.6	7.2	1.09479	0.973145	1.25119
UK Biobank	70+	78.2026	8781911	42834	5.4	4.7	6.1	9.03246	7.99594	10.3777
Utah (CDC)	19-44	31.5	1227871	3	1.8	0.6	3.5	0.0135736	0.00698072	0.0407209
Utah (CDC)	45-64	54.5	631564	24	2.9	0.9	5.2	0.131038	0.0730787	0.422232
Utah (CDC)	65+	75	365872	71	2.7	0.9	5	0.718729	0.388114	2.15619

### Sheet: Metaregression Predictions
	Predicted IFR	95% Confidence Interval		95% Prediction Interval
Age		Lower Bound	Upper Bound	Lower Bound	Upper Bound
1	0.000607684	0.000438715	0.000841731	0.000175306	0.00210648
1.5	0.000645508	0.000467275	0.000891725	0.000186349	0.00223603
2	0.000685687	0.000497692	0.000944693	0.000198085	0.00237356
2.5	0.000728365	0.000530087	0.00100081	0.000210559	0.00251956
3	0.000773701	0.000564587	0.00106027	0.000223818	0.00267456
3.5	0.000821859	0.000601331	0.00112326	0.000237909	0.00283912
4	0.000873014	0.000640463	0.00119	0.000252886	0.00301382
4.5	0.000927353	0.000682138	0.00126072	0.000268804	0.00319929
5	0.000985074	0.000726521	0.00133564	0.000285723	0.0033962
5.5	0.00104639	0.000773787	0.00141502	0.000303704	0.00360524
6	0.00111152	0.000824125	0.00149913	0.000322815	0.00382719
6.5	0.0011807	0.000877733	0.00158825	0.000343125	0.00406282
7	0.00125419	0.000934822	0.00168267	0.000364712	0.00431299
7.5	0.00133226	0.000995619	0.00178272	0.000387654	0.0045786
8	0.00141518	0.00106036	0.00188873	0.000412036	0.00486059
8.5	0.00150327	0.00112931	0.00200105	0.000437949	0.00515998
9	0.00159683	0.00120274	0.00212006	0.000465488	0.00547785
9.5	0.00169622	0.00128092	0.00224617	0.000494756	0.00581535
10	0.0018018	0.00136419	0.0023798	0.000525861	0.00617368
10.5	0.00191395	0.00145286	0.00252139	0.000558917	0.00655413
11	0.00203308	0.00154727	0.00267142	0.000594047	0.00695807
11.5	0.00215963	0.00164782	0.0028304	0.000631381	0.00738696
12	0.00229405	0.00175488	0.00299887	0.000671058	0.00784234
12.5	0.00243684	0.00186889	0.00317739	0.000713222	0.00832584
13	0.00258851	0.00199028	0.00336656	0.000758031	0.00883922
13.5	0.00274963	0.00211955	0.00356702	0.000805649	0.00938431
14	0.00292078	0.00225719	0.00377945	0.000856254	0.00996309
14.5	0.00310257	0.00240375	0.00400456	0.000910029	0.0105776
15	0.00329569	0.0025598	0.00424312	0.000967177	0.0112302
15.5	0.00350082	0.00272596	0.00449593	0.00102791	0.011923
16	0.00371872	0.00290288	0.00476384	0.00109244	0.0126587
16.5	0.00395019	0.00309126	0.00504777	0.00116102	0.0134399
17	0.00419606	0.00329182	0.00534868	0.00123389	0.0142694
17.5	0.00445723	0.00350536	0.00566757	0.00131133	0.0151501
18	0.00473466	0.00373272	0.00600555	0.00139362	0.0160854
18.5	0.00502936	0.00397477	0.00636375	0.00148107	0.0170785
19	0.0053424	0.00423248	0.00674339	0.00157399	0.0181331
19.5	0.00567493	0.00450685	0.00714576	0.00167273	0.0192529
20	0.00602816	0.00479894	0.00757223	0.00177765	0.020442
20.5	0.00640336	0.0051099	0.00802424	0.00188914	0.0217046
21	0.00680193	0.00544095	0.00850334	0.00200761	0.0230455
21.5	0.0072253	0.00579336	0.00901117	0.00213349	0.0244693
22	0.00767503	0.00616852	0.00954946	0.00226725	0.0259813
22.5	0.00815274	0.00656788	0.01012	0.00240938	0.0275869
23	0.00866019	0.00699299	0.0107249	0.0025604	0.0292919
23.5	0.00919923	0.00744551	0.011366	0.00272087	0.0311025
24	0.00977181	0.0079272	0.0120457	0.00289137	0.0330252
24.5	0.01038	0.0084399	0.0127662	0.00307255	0.0350671
25	0.0110261	0.00898563	0.01353	0.00326504	0.0372355
25.5	0.0117124	0.00956648	0.0143398	0.00346958	0.0395382
26	0.0124414	0.0101847	0.0151982	0.0036869	0.0419836
26.5	0.0132158	0.0108427	0.0161084	0.00391781	0.0445806
27	0.0140384	0.0115429	0.0170734	0.00416315	0.0473386
27.5	0.0149122	0.0122882	0.0180966	0.00442382	0.0502675
28	0.0158404	0.0130813	0.0191814	0.00470078	0.053378
28.5	0.0168264	0.0139253	0.0203318	0.00499505	0.0566814
29	0.0178737	0.0148235	0.0215515	0.0053077	0.0601896
29.5	0.0189862	0.0157792	0.022845	0.00563988	0.0639154
30	0.0201679	0.0167962	0.0242166	0.00599281	0.0678724
30.5	0.0214233	0.0178783	0.0256712	0.00636777	0.0720748
31	0.0227567	0.0190296	0.0272138	0.00676616	0.0765379
31.5	0.0241731	0.0202546	0.0288499	0.00718941	0.081278
32	0.0256778	0.0215578	0.0305851	0.00763909	0.0863122
32.5	0.027276	0.0229443	0.0324255	0.00811684	0.0916589
33	0.0289738	0.0244193	0.0343777	0.00862441	0.0973375
33.5	0.0307772	0.0259883	0.0364484	0.00916365	0.103369
34	0.0326928	0.0276574	0.0386451	0.00973654	0.109774
34.5	0.0347277	0.0294327	0.0409754	0.0103452	0.116578
35	0.0368893	0.0313209	0.0434476	0.0109918	0.123803
35.5	0.0391854	0.0333292	0.0460705	0.0116787	0.131478
36	0.0416244	0.0354651	0.0488534	0.0124085	0.13963
36.5	0.0442152	0.0377365	0.0518062	0.0131838	0.148287
37	0.0469673	0.040152	0.0549395	0.0140074	0.157483
37.5	0.0498907	0.0427204	0.0582645	0.0148824	0.16725
38	0.052996	0.0454513	0.0617931	0.0158119	0.177625
38.5	0.0562947	0.048355	0.065538	0.0167993	0.188644
39	0.0597986	0.0514419	0.0695128	0.0178483	0.200348
39.5	0.0635206	0.0547237	0.0737318	0.0189627	0.21278
40	0.0674744	0.0582122	0.0782102	0.0201465	0.225984
40.5	0.0716742	0.0619204	0.0829644	0.021404	0.24001
41	0.0761354	0.0658617	0.0880116	0.0227399	0.254908
41.5	0.0808743	0.0700505	0.0933704	0.024159	0.270733
42	0.0859081	0.0745021	0.0990603	0.0256665	0.287543
42.5	0.0912553	0.0792327	0.105102	0.0272678	0.305398
43	0.0969353	0.0842593	0.111518	0.0289688	0.324364
43.5	0.102969	0.0896	0.118332	0.0307757	0.344511
44	0.109378	0.0952742	0.125569	0.0326951	0.365912
44.5	0.116186	0.101302	0.133257	0.034734	0.388644
45	0.123418	0.107705	0.141422	0.0368997	0.412792
45.5	0.1311	0.114507	0.150097	0.0392002	0.438443
46	0.13926	0.121731	0.159313	0.0416439	0.465692
46.5	0.147928	0.129402	0.169105	0.0442395	0.494638
47	0.157135	0.137549	0.179509	0.0469966	0.525387
47.5	0.166915	0.1462	0.190566	0.0499252	0.558051
48	0.177305	0.155386	0.202316	0.0530359	0.59275
48.5	0.188341	0.165138	0.214804	0.05634	0.629611
49	0.200064	0.175491	0.228078	0.0598495	0.668769
49.5	0.212516	0.186481	0.242187	0.0635772	0.710367
50	0.225744	0.198146	0.257186	0.0675366	0.754558
50.5	0.239795	0.210527	0.273131	0.071742	0.801505
51	0.25472	0.223667	0.290085	0.0762088	0.851378
51.5	0.270575	0.237612	0.30811	0.0809531	0.90436
52	0.287416	0.25241	0.327278	0.0859921	0.960647
52.5	0.305306	0.268111	0.347661	0.0913442	1.02044
53	0.324309	0.28477	0.369338	0.0970287	1.08397
53.5	0.344495	0.302445	0.392392	0.103066	1.15146
54	0.365937	0.321195	0.416913	0.109479	1.22316
54.5	0.388714	0.341085	0.442994	0.116289	1.29934
55	0.412909	0.362184	0.470739	0.123522	1.38027
55.5	0.43861	0.384563	0.500252	0.131205	1.46625
56	0.46591	0.408299	0.53165	0.139364	1.55759
56.5	0.49491	0.433473	0.565055	0.148029	1.65464
57	0.525715	0.46017	0.600595	0.157232	1.75775
57.5	0.558437	0.488481	0.63841	0.167006	1.8673
58	0.593195	0.518503	0.678647	0.177387	1.98369
58.5	0.630117	0.550337	0.721463	0.188411	2.10735
59	0.669338	0.584092	0.767025	0.200119	2.23873
59.5	0.710999	0.619881	0.815511	0.212553	2.37832
60	0.755254	0.657827	0.867111	0.225758	2.52664
60.5	0.802263	0.698057	0.922026	0.239782	2.68422
61	0.852199	0.740707	0.980472	0.254675	2.85165
61.5	0.905242	0.785922	1.04268	0.270491	3.02954
62	0.961587	0.833854	1.10889	0.287287	3.21855
62.5	1.02144	0.884665	1.17936	0.305124	3.41939
63	1.08502	0.938527	1.25437	0.324067	3.63277
63.5	1.15255	0.995621	1.33422	0.344182	3.85951
64	1.22429	1.05614	1.41921	0.365544	4.10042
64.5	1.30049	1.12029	1.50969	0.388229	4.3564
65	1.38144	1.18828	1.606	0.412319	4.62839
65.5	1.46742	1.26034	1.70853	0.4379	4.91741
66	1.55876	1.33672	1.81769	0.465065	5.2245
66.5	1.65578	1.41767	1.93389	0.493912	5.55081
67	1.75884	1.50347	2.0576	0.524545	5.89755
67.5	1.86832	1.59439	2.18931	0.557074	6.26599
68	1.98461	1.69076	2.32953	0.591615	6.65749
68.5	2.10814	1.79288	2.47882	0.628294	7.0735
69	2.23935	1.90111	2.63777	0.667242	7.51557
69.5	2.37874	2.01581	2.807	0.7086	7.98531
70	2.5268	2.13736	2.98719	0.752515	8.48448
70.5	2.68407	2.26617	3.17904	0.799147	9.01491
71	2.85114	2.40267	3.38331	0.848663	9.57857
71.5	3.0286	2.54732	3.60082	0.90124	10.1775
72	3.21711	2.7006	3.83241	0.957068	10.8141
72.5	3.41735	2.86302	4.07901	1.01635	11.4905
73	3.63006	3.03514	4.34159	1.07929	12.2092
73.5	3.856	3.21752	4.62119	1.14612	12.9731
74	4.09601	3.41078	4.91891	1.21709	13.7848
74.5	4.35096	3.61556	5.23594	1.29243	14.6474
75	4.62178	3.83254	5.57353	1.37244	15.5642
75.5	4.90945	4.06246	5.93302	1.45738	16.5384
76	5.21503	4.30609	6.31583	1.54757	17.5737
76.5	5.53963	4.56422	6.72348	1.64333	18.6739
77	5.88443	4.83774	7.15758	1.74501	19.8432
77.5	6.25069	5.12755	7.61986	1.85296	21.0858
78	6.63975	5.43461	8.11214	1.96758	22.4064
78.5	7.05303	5.75996	8.63639	2.08927	23.8098
79	7.49203	6.10469	9.19467	2.21848	25.3014
79.5	7.95836	6.46993	9.78921	2.35566	26.8866
80	8.45371	6.85692	10.4224	2.5013	28.5712
80.5	8.9799	7.26693	11.0966	2.65593	30.3617
81	9.53883	7.70135	11.8147	2.8201	32.2646
81.5	10.1326	8.16162	12.5795	2.9944	34.287
82	10.7632	8.64927	13.3939	3.17944	36.4363
82.5	11.4332	9.16593	14.2612	3.3759	38.7208
83	12.1448	9.71332	15.185	3.58447	41.1487
83.5	12.9007	10.2933	16.1687	3.80591	43.7291
84	13.7037	10.9077	17.2164	4.04099	46.4717
84.5	14.5567	11.5587	18.3323	4.29057	49.3866
85	15.4627	12.2484	19.5206	4.55553	52.4848
85.5	16.4252	12.979	20.7863	4.83682	55.7776
86	17.4475	13.7532	22.1343	5.13544	59.2775
86.5	18.5335	14.5733	23.5699	5.45246	62.9974
87	19.6871	15.4422	25.0989	5.78901	66.9512
87.5	20.9125	16.3627	26.7273	6.1463	71.1536
88	22.2141	17.3379	28.4617	6.52559	75.6204
88.5	23.5968	18.3711	30.309	6.92824	80.368
89	25.0655	19.4657	32.2764	7.35568	85.4144
89.5	26.6257	20.6252	34.3718	7.80944	90.7782
90	28.2829	21.8537	36.6036	8.29114	96.4795
90.5	30.0434	23.1552	38.9806	8.80249	100
91	31.9134	24.5339	41.5124	9.34532	100
91.5	33.8997	25.9946	44.2089	9.92155	100
92	36.0098	27.542	47.081	10.5332	100
92.5	38.2511	29.1812	50.14	11.1826	100
93	40.632	30.9179	53.3981	11.8718	100
93.5	43.161	32.7576	56.8684	12.6035	100
94	45.8475	34.7066	60.5646	13.3802	100
94.5	48.7012	36.7713	64.5015	14.2047	100
95	51.7325	38.9585	68.6948	15.0798	100
95.5	48.5778	36.083	65.3993	12.9447	100
96	51.5685	38.201	69.6137	13.7333	100
